# A Systematic Review of the Etiology and Neurobiology of Intermittent Explosive Disorder

**DOI:** 10.1101/2024.09.12.24313573

**Authors:** John Paliakkara, Stacy Ellenberg, Andrew Ursino, Abigail A Smith, James Evans, Joseph Strayhorn, Stephen V. Faraone, Yanli Zhang-James

## Abstract

Intermittent Explosive Disorder (IED) is characterized by repeated inability to control aggressive impulses. Although the etiology and neurobiology of impulsive anger and impulse control disorders have been reviewed, no systematic review on these aspects has been published for IED specifically. We conducted a systematic search in seven electronic databases for publications about IED, screened by two authors, and retained twenty-four studies for the review. Our findings highlight a multifactorial etiology and neurobiology of IED, emphasizing the role of the amygdala and orbitofrontal cortex in emotional regulation and impulse control, and supporting interventions that target serotonergic signaling. Research also shows that childhood trauma and adverse family environment may significantly contribute to the development of IED. Yet, genetic studies focusing on IED were largely lacking, despite many examining the genetics underlying aggression as a general trait or other related disorders. Future research using consistently defined IED as a phenotype is required to better understand the etiology and underlying mechanisms and assist in informing the development of more effective interventions for IED.
