## Supplemental Table 1 for "A Systematic Review of the Etiology and Neurobiology of Intermittent Explosive Disorder"

### Sheet: Results
Study	Study Design	Study Population (IED;PC;HC)	Age Range (years) (IED;PC;HC)	Male (%) (IED; PC; HC)	Race (%) (IED; PC; HC)	DSM Criteria	Psychometric Variables (IED; PC; HC)	Psychosocial Variables	Brain Regions	Small molecules	Social Factors	Study Results - Statistically Significant
Shevidi, S., M.A. Timmins, and E.F. Coccaro, Childhood and parental characteristics of adults with DSM-5 intermittent explosive disorder compared with healthy and psychiatric controls. Compr Psychiatry, 2023. 122: p. 152367.	cross-sectional	1145 (478; 215; 452)	35.9 ± 10.9; 33.1 ± 10.4; 33.0 ± 11.5 (p < 0.001, HC = PC < IED)	43.70%; 44.70%; 45.40% (p = 0.882, HC = PC = IED)	White: 40.00%; 54.90%; 61.50% (p < 0.001, HC = PC > IED)	DSM-V	LHA: 17.8 ± 4.4; 8.3 ± 9.4; 4.7 ± 3.4 (p < 0.001, HC < PC < IED) BPA: 45.6 ± 11.7; 31.4 ± 9.6; 27.4 ± 8.0 (p < 0.001, HC < PC < IED) LHIB: 54.4 ± 18.3; 43.5 ± 17.9; 29.1 ± 17.8 (p < 0.001, HC < PC < IED) BIS-11: 69.4 ± 11.7; 65.6 ± 11.6; 56.2 ± 9.1 (p < 0.001, HC < PC < IED) BDI-2: 16.7 ± 12.5; 12.2 ± 11.6; 3.0 ± 7.1 (p < 0.001, HC < PC < IED) BAI: 9.6 ± 8.7; 7.6 ± 8.3; 2.4 ± 3.6 (p < 0.001, HC <…	SES (IED; PC; HC): 38.9 ± 13.0; 42.3 ± 14.0; 47.0 ± 11.0 (p < 0.001, HC > PC > IED) GAF (IED; PC; HC): 54.9 ± 7.9; 60.2 ± 8.3; 82.5 ± 4.8 (p < 0.001, HC > PC > IED) Q-LES-Q (IED; PC; HC): 36.4 ± 9.7; 41.4 ± 9.7; 49.5 ± 6.5 (p < 0.001, HC > PC > IED)			Parental characteristics Neuro-behavioral and learning issues during childhood/adolescence Behavioral issues during childhood/adolescence	Variables as Predictors (IED vs ALL[PC & HC]; IED vs PC) Raised by Both Parents (p < 0.001; p = 0.002) Parents Hits Participant [Patient] (p < 0.001; p < 0.001) Fighting with Peers before 10yo (p < 0.001; p < 0.001) Arrest by Police before 18yo (p < 0.001; p < 0.001)
McCloskey, M.S., et al., Amygdala hyperactivation to angry faces in intermittent explosive disorder. JOURNAL OF PSYCHIATRIC RESEARCH, 2016. 79: p. 34-41.	cross-sectional	40 (IED=20; HC=20)	IED avg = 33.2; HC avg = 32.8 (p > 0.05)	IED=40%; HC=40%	Caucasian: IED=60%; HC=60%	DSM-V	LHA: IED=16.9 ± 4.5; HC=4.5 ± 3.2 (p < 0.001, HC < IED)		Amygdala, Basal Ganglia, Cerebellum, Orbital Medial Prefrontal Cortex, Parahippocampus			R AMYG BOLD Response IED=0.51 ± 0.17; HC=0.03 ± 0.13 (p < 0.05) R AMYG MNI Coordinates (24, 2, -22); Cluster Size=53; Z score=3.07 after Angry vs Happy
Coccaro, E.F., et al., Amygdala and orbitofrontal reactivity to social threat in individuals with impulsive aggression. BIOLOGICAL PSYCHIATRY, 2007. 62(2): p. 168-178.	cross-sectional	20 (IED=10; HC=10)	IED=34.3 ± 7.3; HC=30.9 ± 5.6 (p = n.s.)	IED=50%; HC=50%	Caucasian: IED=50%; HC=70% (p = n.s.)	IED-IR	LHA IED=21.5 ± 2.0; HC=5.3 ± 2.6 (p < 0.001) BPA IED=86.2 ± 25.7; HC=70.7 ± 18.9 (p = n.s.) BDI: IED=11.6 ± 10.9; HC=0.3 ± 0.7 (p < 0.01) STAXI-Anger IED=27.3 ± 14.9; HC=15.3 ± 0.7 (p < 0.03) STAXI-Trait IED=27.6 ± 8.2; HC=13.6 ± 3.4 (p < 0.001)	SES IED=36.4 ± 13.8; HC=36.4 ± 17.4 (p = n.s.) GAF IED=57.8 ± 6.8; HC=83.0 ± 5.3 (p = n.s.)	Amygdala, Middle Frontal Gyrus, Middle Temporal Gyrus, Orbitofrontal Cortex, Superior Frontal Gyrus			Initial brain activation between groups (IED vs HC) L AMYG MNI Coordinates (-18, 2, -22); Cluster Size=33; Z score=2.47 L OFC MNI Coordinates (-16, 38, -4); Cluster Size=31; Z score=2.52 Brain activation between groups (IED > HC) after Facial Expression Response L AMYG (After Angry) MNI Coordinates (-22, 0, -26); Cluster Size=78; Z score=3.06 Brain activation between groups (IED < HC) after Facia…
Coccaro, E.F., et al., Differential fMRI BOLD responses in amygdala in intermittent explosive disorder as a function of past Alcohol Use Disorder. Psychiatry Research: Neuroimaging, 2016. 257: p. 5-10.	cross-sectional	56 (IED=24; HC=32)	IED=33.0 ± 8.2; HC=29.9 ± 7.7 (p = NR, IED = HC)	IED=42%; HC=25% (p = NR, IED = HC)	White: IED=38%; HC=69% (p = NR, IED < HC)	DSM-V	LHA: IED=16.5 ± 3.6; HC=5.2 ± 3.1 (p = NR, IED > HC) BPA: IED=21.4 ± 3.9; HC=16.0 ± 5.8 (p = NR, IED > HC) LHIB: IED=43.0 ± 17.8; HC=31.5 ± 19.9 (p = NR, IED = HC) BIS-11: IED=65.6 ± 8.6; HC=55.3 ± 6.6 (p = NR, IED > HC)		Amygdala, Orbitofrontal Cortex			L AMYG %BOLD Change IED=0.56 ± 0.20; HC=-0.21 ± 0.17 (p < 0.05)
Seok, J.W. and C.J. Cheong, Gray Matter Deficits and Dysfunction in the Insula Among Individuals With Intermittent Explosive Disorder. FRONTIERS IN PSYCHIATRY, 2020. 11.	cross-sectional	30 (IED=15; HC=15)	IED=28.53 ± 2.36; HC=28.60 ± 4.40 (p = 0.95)	IED=100%; HC=100%		DSM-V	LHA: IED=11. 67 ± 3.64; HC=4.73 ± 3.41 (p < 0.01) BPA: IED=70.07 ± 5.34; HC=47.93 ± 15.31 (p < 0.01) BIS-11: IED=67.00 ± 6.77; HC=60.07 ± 8.35 (p = 0.02) BDI: IED=9.00 [3.50, 16.50]; HC=2.00 [0.50, 9.00] (p = 0.04) BAI: IED=8.00 [4.00, 12.00]; HC=3.00 [1.00, 4.50] (p = 0.09) STAXI-Anger: IED=21.93 ± 4.13; HC=15.13 ± 2.90 (p = 0.01) STAXI-Trait: IED=23.00 ± 4.58; HC=16.00 ± 3.95 (p < 0.01)		Amygdala, Anterior Cingulate Cortex, Inferior Frontal Gyrus, Insula, Middle Frontal Gyrus, Orbitofrontal Cortex, Putamen			Reduced Gray Matter Volume Brain Regions (IED < HC, p < 0.001): L OFC, L Insula, R Insula, L AMYG Correlation of Gray Matter Volume with severity of aggression (p < 0.001): L Insula Increased fMRI Activation Brain Regions (IED > HC; p < 0.05): L Putamen, R Putamen, L insula, R Insula, R AMYG, R ACC Correlation of fMRI Activation with composite aggression (p < 0.001): L Insula
Coccaro, E.F., et al., Frontolimbic Morphometric Abnormalities in Intermittent Explosive Disorder and Aggression. Biol Psychiatry Cogn Neurosci Neuroimaging, 2016. 1(1): p. 32-38.	cross-sectional	168 (57; 58; 53)	34.4 ± 8.6; 30.8 ± 9.0; 31.2 ± 7.5	53%; 48%; 47%	White: 42%; 76%; 74% African American: 26%; 14%; 11%	DSM-V	LHA: 18.0 ± 4.6; 7.3 ± 5.5; 5.5 ± 2.9 BPA: 24.7 ± 5.5; 15.5 ± 4.4; 14.7 ± 5.0 LHIB: 50.5 ± 17.8; 46.5 ± 21.5; 31.2 ± 20.5 BIS-11: 69.2 ± 11.1; 61.0 ± 10.0; 55.9 ± 8.8 BDI: 17.8 ± 13.2; 9.3 ± 8.3; 2.8 ± 8.1 BAI: 31.6 ± 7.9; 29.7 ± 8.0; 23.0 ± 7.9	CTQ: 55.5 ± 17.9; 37.5 ± 12.5; 32.4 ± 7.6	Amygdala, Anterior Cingulate Cortex, Cerebellum, Inferior Frontal Gyrus, Inferior Temporal Gyrus, Insula, Medial Prefrontal Cortex, Orbitofrontal Cortex, Parahippocampal Gyrus, Superior Temporal Gyrus, Uncus			Brain Regions with Reduced Gray Matter Volume in IED vs all controls (p < 0.001): OFC, mPFC, ACC, R AMYG, L insula, and L uncus Composite Frontrolimbic Gray Matter Volume vs Composite Aggression Score in all groups Regression (r = -0.24, p = 0.002)
Coccaro, E.F., et al., Morphometric analysis of amygdla and hippocampus shape in impulsively aggressive and healthy control subjects. JOURNAL OF PSYCHIATRIC RESEARCH, 2015. 69: p. 80-86	cross-sectional	140 (IED=67; HC=73)	IED=34.1 ± 8.6; HC=30.0 ± 7.5 (p = 0.003)	IED=49%; HC=40% (p = n.s.)	White: IED=42%; HC=78% African American: IED=30%; HC=11% (p < 0.001)	DSM-V	LHA: IED=18.6 ± 4.1; HC=5.7 ± 3.1 (p < 0.001) BPA: IED=48.5 ± 11.0; HC=30.1 ± 9.7 (p < 0.001) LHIB: IED=53.6 ± 18.3; HC=28.5 ± 19.8 (p < 0.001) BIS-11: IED=69.7 ± 10.0; HC=55.7 ± 9.6 (p < 0.001) BDI-2: IED=12.6 ± 11.2; HC=3.1 ± 7.4 (p < 0.001) BAI: IED=27.7 ± 5.9; HC=23.4 ± 3.1 (p < 0.001) PCL-SV: IED=0.6 ± 1.2; HC=7.7 ± 4.9 (p < 0.001)	SES: IED=37.9 ± 12.8; HC=46.9 ± 11.0 (p < 0.001)	Amygdala, Hippocampus			CAN values (Positive CAN = outward formation, Negative CAN = inward deformation). Amygdala: F[1,138] = 24.27, p < .001; IED = −0.44 ± 1.00 vs. HC = 0.40 ± 1.50 Hippocampus: F[1,138] = 25.88, p < .001; IED = −0.45 ± 1.00 vs. HC = 0.41 ± 1.50 CAN values and Composite Aggression: β for Composite Aggression = −0.45, p = .006
Moeller, S.J., et al., Common and distinct neural correlates of inhibitory dysregulation: Stroop fMRI study of cocaine addiction and intermittent explosive disorder. JOURNAL OF PSYCHIATRIC RESEARCH, 2014. 58: p. 55-62.	cross-sectional	28 (IED=11; HC=17)	IED=33.5 ± 7.1; HC = 32.6 ± 6.4	IED=100%; HC=100%	African American: IED=55%; HC=41%	DSM-IV	BDI-2: IED=6.4 ± 5.1; HC=2.3 ± 3.1		Anterior Cingulate, Cerebellum, Hippocampus, Middle Frontal Gyrus, Superior Frontal Gyrus, Superior Temporal Gyrus, Supramarginal Gyrus			Color-word Stroop Task Error Brain Region (IED > Control, p < 0.001): Superior frontal Gyrus
Coccaro, E.F., et al., Neuronal responses in social-emotional information processing in impulsive aggressive individuals. NEUROPSYCHOPHARMACOLOGY, 2022. 47(6): p. 1249-1255.	cross-sectional	45 (IED=19; HC=26)	IED=35.0 ± 10.3; HC =32.0 ± 8.5 (p = 0.318)	IED=42%; HC=50% (p = 0.764)	White: IED=11%; HC=46% African American: IED=79%; HC=38% (p < 0.001)	DSM-V	LHA: IED=17.3 ± 4.8; HC=4.2 ± 3.1 (p < 0.001) BPA: IED=48.3 ± 9.8; HC=25.4 ± 7.4 (p < 0.001) LHIB: IED=48.5 ± 23.5; HC=20.4 ± 14.5 (p < 0.001) BIS-11: IED=66.1 ± 9.5; HC=54.2 ± 10.3 (p < 0.001)	SES: IED=35.8 ± 14.9; HC=41.7 ± 12.3 (p = 0.161)	Anterior Cingulate, Cerebellum, Inferior Frontal Gyrus, Middle Frontal Gyrus, Middle Temporal Gyrus, Orbitofrontal Cortex, Periaqueductal Gray, Precuneus, Superior Frontal Gyrus			Reduced fMRI activation after aggressive stimuli (IED < HC): ACC, mOFC, precuneus, middle temporal gyrus, cerebellum, frontal gyri, periaqueductal gray
Rosell, D.R., et al., Serotonin transporter availability in physically aggressive personality disordered patients: Associations with trait and state aggression, and response to fluoxetine. PSYCHOPHARMACOLOGY, 2023. 240(2): p. 361-371.	cross-sectional	29 (IED=18; HC=11)	IED avg = 40.5 (SD=11.4); HC avg = 34.4 (SD=8.50) (p = 0.14)	IED=83%; HC=55%		DSM-IV			Anterior Cingulate Cortex, Amygdala, Ventral Striatum, Midbrain	Serotonin		[11C]DASB (used as metric for 5-HTT availability) in different brain regions ACC DASB vs BPAQ: r=0.64, p = 0.01 VST (Ventral Striatum) DASB vs BPAQ: r=0.68, p = 0.005 ACC DASB vs Baseline OAS-M: r = 0.724, p = 0.002 VST (before 12 week fluoxetine treatment) DASB vs OAS-M (after 12 week treatment): r=-0.815, p = 0.007
Giordano, F., et al., Deep Brain Stimulation of the Anterior Limb of the Internal Capsule May Be Efficacious for Explosive Aggressive Behaviour. STEREOTACTIC AND FUNCTIONAL NEUROSURGERY, 2017. 94(6): p. 371-378.	Case Report	IED=1	21-year-old	IED=100%		DSM-IV			Amygdala, Fusiform Gyrus, Inferior Frontal Gyrus, Inferior Temporal Gyrus, Medial Frontal Gyrus, Uncus			Increased regional cerebral glucose metabolism Before Ventral Striatum(VS)/Nucleus Accumbens(NAcc) DBS: L uncus, amygdala, fusiform gyrus, inferior temporal gyrus, medial frontal gyrus, inferior frontal gyrus After VS/NAcc: L inferior frontal gyrus
Contreras Lopez, W.O., et al., Directional Deep Brain Stimulation of the Posteromedial Hypothalamus for Refractory Intermittent Explosive Disorder: A Case Series Using a Novel Neurostimulation Device and Intraoperative Microdialysis. World Neurosurg, 2021. 155: p. e19-e33.	Prospective Case Series	IED=4	Ages 22, 26, 28, 28	IED=75%		DSM-V	Preoperative OAS range: 11-12 12month follow up OAS range: 5-7.5 Preoperative Mean SF-36: 185.0 ± 25.2 12month follow up Mean SF-36: 495.0 ± 86.6		Posteromedial Hypothalamus			Neurotransmitter levels (baseline to during DBS/HFS; during DBS/HFS to post-DBS/HFS) Case 2: Aspartate (177.05%; 62.33%), Glutamate (204.42%; 70.52%), Glycine (191.61%; 87.13%), GABA (407.30%; 65.60%) Case 3: Aspartate (69.34%; 105.41%), Glutamate (32.13%; 156.39%), Glycine (115.64%; 118.69%), GABA (3550.35%; 108.32%)
Maley, J.H., et al., Deep brain stimulation of the orbitofrontal projections for the treatment of intermittent explosive disorder. Neurosurg Focus, 2010. 29(2): p. E11.	Prospective Case Report	IED=1	19-year-old	IED=0%		DSM-IV			Hypothalamus, Orbitofrontal Cortex			Patient seen 1mo post-op for first DBS, immediately became cooperative, "felt much better", calm, compliant, improved motor/fine motor skills, memory 1 week later relapse, DBS settings modified 6 weeks later school performance increased, able to attend church at 5mo post-op appt, reported attack on hospital technician when DBS turned off, immediate recovery when DBS resumed Multiple more episodes…
Lee, R., et al., White matter integrity reductions in intermittent explosive disorder. NEUROPSYCHOPHARMACOLOGY, 2016. 41(11): p. 2697-2703.	cross-sectional	132 (42; 50; 40)	34.3 ± 9.0; 31.0 ± 8.7; 30.2 ± 7.9 (p = 0.07)	50%; 50%; 58% (p = n.s.)	White: 40%; 78%; 75% (p < 0.001)		PCL-SV: 8.36 ± 5.6; 5.7 ± 6.1; 1.23 ± 1.6 (p < 0.001)	SES Class I: 8%; 32%; 8% SES Class II-IV: 83%; 64%; 83% SES Class V: 9%; 4%; 8% p = 0.008 GAF: 55.58 ± 8.4; 64.20 ± 10.9; 83.25 ± 4.9 (p < 0.001)	Superior Longitudinal Fasciculus			SLF Fractional Anisotropy (FA) vs composite impuslive aggression Cluster 1: r = -0.428, p < 0.001 Cluster 2: r = -0.346, p = 0.002
Coccaro, E.F., R. Lee, and R.J. Kavoussi, Inverse relationship between numbers of 5-HT transporter binding sites and life history of aggression and intermittent explosive disorder. JOURNAL OF PSYCHIATRIC RESEARCH, 2010. 44(3): p. 137-142.	cross-sectional	100 (IED=44; HC=56)	IED=38.5 ± 8.2; HC=32.3 ± 8.6 (p < 0.001)	IED=84%; HC=82% (p = n.s.)		IED-IR	LHA: IED=15.7 ± 4.9; HC=6.8 ± 5.2 (p < 0.001) BDHI: IED=29.8 ± 8.5; HC=18.3 ± 7.9 (p < 0.001) BIS-11: IED=69.6 ± 13.6; 60.9 ± 7.7	SES Class (I/II/III/IV/V) IED: 2%/14%/36%/34%/14%; HC: 0%/11%/34%/23%/32% (p = 0.196) GAF: IED=55.1 ± 8.2; HC=61.9 ± 7.9 (p < 0.001)		Serotonin		5-HTT Binding vs LHA regression: r= - 0.42, p < 0.001
Phan, K.L., R. Lee, and E.F. Coccaro, Personality predictors of antiaggressive response to fluoxetine: Inverse association with neuroticism and harm avoidance. INTERNATIONAL CLINICAL PSYCHOPHARMACOLOGY, 2011. 26(5): p. 278-283.	randomized, placebo-controlled clinical trial	57 (IED Treatment[IED-T]=34; IED Placebo[IED-P]=23)	IED-T=39.7 ± 8.4; IED-P=35.2 ± 8.7 (p = 0.05)	IED-T=77%; IED-P=78% (p = 0.87)	IED-T=88%; IED-P=87% (p = 0.96)	IED-IR	LHA: IED-T=17.0 ± 6.1; IED-P=18.2 ± 5.9 (p = 0.53)	GAF: IED-T=55.6 ± 7.1; IED-P=57.4 ± 5.6 (p = 0.29)		Serotonin		Log baseline OAS-M aggression: IED-T=1.38 ± 0.31; IED-P=1.43 ± 0.39 (p = 0.62) Log endpoint OAS-M aggression: IED-T=0.76 ± 0.51; IED-P=1.04 ± 0.51 (p = 0.05)
Coccaro, E.F., R.J. Lee, and R.J. Kavoussi, A double-blind, randomized, placebo-controlled trial of fluoxetine in patients with intermittent explosive disorder. The Journal of Clinical Psychiatry, 2009. 70(5): p. 653-662.	double-blind, randomized, placebo-controlled trial	100 (IED Treatment[IED-T]=65; IED Placebo[IED-P]=35)	IED-T=37.7 ± 8.9; IED-P=35.5 ± 8.1 (p = 0.18)	IED-T=75%; IED-P=80% (p = 0.80)	IED-T=86%; IED-P=83% (p = 0.51)	IED-IR	LHA: IED-T=17.7 ± 5.4; IED-P=18.7 ± 5.0 (p = 0.41)			Serotonin		Log baseline OAS-M aggression: IED-T=1.42 ± 0.06; IED-P=1.47 ± 0.07 Log endpoint OAS-M aggression: IED-T=0.86 ± 0.06; IED-P=1.16 ± 0.10 (p < 0.001) Total fluoxetine responders = 43 Fluoxetine responders with no significant outbursts (full remission) = 44% Fluoxetine responders with 1 significant outburst (partial remission) = 26% Fluoxetine responders with ≥2 significant outbursts = 33%
Coccaro, E.F. and R.J. Lee, 5‐HT 2c agonist, lorcaserin, reduces aggressive responding in intermittent explosive disorder: A pilot study. Human Psychopharmacology: Clinical and Experimental, 2019. 34(6): p. 5.	double-blind, randomized, crossover trial	IED=10	IED=33.6 ± 10.9	IED=50%		DSM-V	LHA: 20.3 ± 4.8 BPA: 47.6 ± 11.5			Serotonin		Decreased frequency of high and extreme aggressive responses after lorcaserin administration (p = 0.030)
Lee, R., J. Meyerhoff, and E.F. Coccaro, Intermittent Explosive Disorder and aversive parental care. PSYCHIATRY RESEARCH, 2014. 220(1-2): p. 477-482.	cross-sectional	658 (265; 206; 187)	37.0 ± 10.0; 33.3 ± 9.6; 30.3 ± 8.4 (p < 0.001)	54%; 65%; 56% (p < 0.05)	White: 53%; 56%; 63% (p = 0.015)	DSM-IV		SES: 37.2 ± 13.0; 33.8 ± 13.8; 39.0 ± 14.0 (p < 0.001)			Measures of perceived parental care and control (PBI Control/overprotection; PBI Care/involvement)	PBI Care (IED < PC < HC; p value): Parental (20.44 ± 7.49; 22.71 ± 7.48; 26.89 ± 7.48; p < 0.001) Maternal (22.23 ± 9.13; 24.42 ± 9.13; 28.48 ± 9.15; p < 0.001) Paternal (18.33 ± 9.41; 20.43 ± 9.40; 25.02 ± 9.45; p = 0.001) PBI Control (IED = PC > HC; p value): Parental (15.91 ± 6.98; 14.98 ± 6.97; 11.83 ± 6.97; p < 0.001) Maternal (16.23 ± 8.25; 15.19 ± 8.25; 12.29 ± 8.27; p < 0.001) Paternal (1…
Nickerson, A., et al., The relationship between childhood exposure to trauma and intermittent explosive disorder. PSYCHIATRY RESEARCH, 2012. 197(1-2): p. 128-134.	cross-sectional	5575 (Trauma Exposed=4844; Non-Trauma Exposed=731) Lifetime IED=618	Total Population Avg Age=43.34 (SD=16.59)	Total Population=41.70%	White: Total Population=73.51%	DSM-IV		Multivariate logistic regression predicting presence or absence of IED: Variables with significance: Age, Sex, Lifetime PTSD, Generalized Anxiety Disorder, First Trauma in Childhood			Trauma types and their impact on IED Age at first trauma	Predictors of IED diagnosis Multivariate Logistic Regression (OR First Exposure Adult; OR First Exposure Child) Interpersonal Trauma (1.78[1.23-2.58]; 3.55[2.66-4.81]) Univariate Logistic Regression (OR First Exposure Adult; OR First Exposure Child; Chi-Square p value) Badly Beaten by Parents (NA; 2.70[2.03–3.59]; p < 0.001) Badly Beaten by Partner (1.96[1.42–2.69]; 2.62[1.49–4.62]; p < 0.001) Ba…
Puhalla, A.A., et al., History of childhood abuse and alcohol use disorder: Relationship with intermittent explosive disorder and intoxicated aggression frequency. JOURNAL OF PSYCHIATRIC RESEARCH, 2020. 125: p. 38-44.	cross-sectional	493 (IED+AUD=265; PC+AUD=228)	IED+AUD: Mean age=30.18 (SD=10.96); PC+AUD: Mean age=22.54 (SD=6.09)	IED+AUD: 40%; PC+AUD: 23%	White: IED+AUD=43%; PC+AUD=61% African American: IED+AUD=41%; PC+AUD=14%	DSM-V	LHA-M Intoxicated Subscale IED > PC No AUD: p < 0.05 Mild AUD: p < 0.05 Moderate AUD: p < 0.05 Severe AUD: p < 0.05				Alcohol Use Disorder impact on IED History of childhood trauma impact on IED	Logistic Regression of IED vs PC (OR; p value) Age (1.08[1.04–1.11]; p < 0.001) African American (2.48[1.05–5.86]; p < 0.05) Personality Disorders (2.30[1.41–3.74]; p < 0.001) Alcohol Use Disorder (1.85 [1.00–3.42]; p = 0.05) Childhood Abuse (1.78[1.01–3.11]; p < 0.05)
Fanning, J.R., et al., History of childhood maltreatment in Intermittent Explosive Disorder and suicidal behavior. JOURNAL OF PSYCHIATRIC RESEARCH, 2014. 56: p. 10-17.	cross-sectional	649 (264; 199; 185)	37.0 ± 10.0; 33.4 ± 9.7; 30.4 ± 8.4 (p < 0.001)	54%; 64%; 56% (p = n.s.)	White: 53%; 57%; 63% ( p = n.s.)	IED-IR	LHA: 18.0 ± 4.4; 8.3 ± 5.2; 5.4 ± 3.9 BIS-11: 68.7 ± 11.1; 62.5 ± 10.1; 55.9 ± 8.8	SES Class (I/II/III/IV/V): (10%/39%/20%/19%/12%); (9%/26%/25%/20%/20%); (12%/40%/19%/15%/14%) (p = n.s.)			Abuse/Neglect Types and their impact on IED	Predictors of IED diagnosis (Model #; OR; p value) Physical Abuse: (1; 1.5[1.1-1.9]; p < 0.001), (3; 1.4[1.0-1.9]; p < 0.05) Antisocial PD: (3; 10.9[4.6-26.0]; p < 0.001), (4; 4.8[1.4-15.8]; p < 0.05) Borderline PD: (3; 5.4[2.8-10.3]; p < 0.001) Aggression: (2; 14.0[9.1-21.5]; p < 0.001), (4; 13.1[8.5-20.2]; p < 0.001)
Coccaro, E.F., A family history study of intermittent explosive disorder. JOURNAL OF PSYCHIATRIC RESEARCH, 2010. 44(15): p. 1101-1105.	cross-sectional	64 (IED probands=32; HC probands=32)	IED=37.8 ± 8.8; HC=35.0 ± 9.4 (p = 0.225)	IED=69%; HC=72% (p = n.s.)	IED=69%; HC=43% (p = 0.077)	IED-IR	LHA: IED=19.2 ± 4.3; HC=6.2 ± 5.6 (p < 0.001) BDHI: IED=29.2 ± 8.3 HC=16.7 ± 6.4 (p < 0.001)	GAF: IED=54.7 ± 7.2; HC=73.3 ± 12.9 (p < 0.001)			Morbid risk (MR) of IED-IR in first-degree relatives of IED-IR and control probands MR as a function of IED diagnosis in probands	Family Study Variables (IED-IR Probands; HC Probands; p value) Number of informants per family: (2.4 ± 1.0; 1.7 ± 0.8; p <.005) Informants per family as percentage of family size: (36%; 31%; 0.038) Morbid Risk (MR) IED-IR: 0.342; 0.103; p < 0.00001 MR IED-IR without AsPD/BPD: 0.273; 0.103; p < 0.0005 MR IED-R (NOT IED-IR): 0.489; 0.286; p < 0.005
Rees, S., et al., Intermittent explosive disorder amongst women in conflict affected Timor-Leste: Associations with human rights trauma, ongoing violence, poverty, and injustice. PLOS ONE, 2013. 8(8): p. 7.	epidemiological survey and qualitative interviews	1513 (IED=184)	Total Population and IED: ≥ 18	0% (All Women)		DSM-IV					Sickness, disability and health care Conflict and abuse Poverty	Predictors of IED diagnosis (OR) Urban: 2.30 [1.55 - 3.42] Yes - Suffered because helped resistance: 2.33 [1..48 - 3.68] No - Suffered serious trauma as a woman: 1.95 [1.09 - 3.50] No - Sickness (DS1): 1.73 [1.08 - 2.77] Severe poverty index: 1.23 [1.08 - 1.39] Family and Community conflict index: 1.88 [1.27 - 2.77] 1 historical period - Distressing Preoccupations with injustice: 1.68 [1.07 - 2.6…

### Sheet: Abbreviations
DSM	Diagnostic and Statistical Manual of Mental Disorders
SES	Socioeconomic Status
GAF	Global Assessment of Functioning
Q-LES-Q	Quality of Life Enjoyment and Satisfaction Questionnaire
LHA	Life History of Aggression
BPA	Buss Perry Aggression
LHIB	Life history of impulsive behavior
BIS-11	Barratt Impulsiveness Scale
BDI	Beck Depression Inventory 2
BDI-2	Beck Depression Inventory 2
BAI	Beck Anxiety Inventory
IED-IR	Integrated Research Criteria for IED (integrates DSM-IV with IED-R)
IED-R	Research Criteria for IED/Intermittent Explosive Disorder-Revised
STAXI	State-Trait Anger Expression Inventory
n.s	not significant
nr	not reported
PCL-SV	Psychopathy Checklist Screening Version
CTQ	Child Trauma Questionnaire
OAS	Overt Aggression Scale
SF-36	Short Form Health Survey
BDHI	Buss-Durkee Hostility Inventory
PBI	Parental Bonding Inventory
AUD	Alcohol Use Disorder
